# Dynamic and prognostic proteomic associations with FEV_1_ decline in chronic obstructive pulmonary disease

**DOI:** 10.1101/2024.08.07.24311507

**Authors:** Lisa Ruvuna, Kahkeshan Hijazi, Daniel E. Guzman, Claire Guo, Joseph Loureiro, Edward Khokhlovich, Melody Morris, Ma’en Obeidat, Katherine A. Pratte, Katarina M. DiLillo, Sunita Sharma, Katerina Kechris, Antonio Anzueto, Igor Barjaktarevic, Eugene R. Bleecker, Richard Casaburi, Alejandro Comellas, Christopher B. Cooper, Dawn L. DeMeo, Marilyn Foreman, Eric L. Flenaugh, MeiLan K. Han, Nicola A. Hanania, Craig P. Hersh, Jerry A. Krishnan, Wassim W. Labaki, Fernando J. Martinez, Wanda K. O’Neal, Robert Paine, Stephen P. Peters, Prescott G. Woodruff, J Michael Wells, Christine H. Wendt, Kelly B. Arnold, R. Graham Barr, Jeffrey L. Curtis, Debby Ngo, Russell P. Bowler, SPIROMICS, COPDGene and MESA-Lung Investigators

## Abstract

**Rationale:** Identification and validation of circulating biomarkers for lung function decline in COPD remains an unmet need.

**Objective:** Identify prognostic and dynamic plasma protein biomarkers of COPD progression.

**Methods:** We measured plasma proteins using SomaScan from two COPD-enriched cohorts, the Subpopulations and Intermediate Outcomes Measures in COPD Study (SPIROMICS) and Genetic Epidemiology of COPD (COPDGene), and one population-based cohort, Multi-Ethnic Study of Atherosclerosis (MESA) Lung. Using SPIROMICS as a discovery cohort, linear mixed models identified baseline proteins that predicted future change in FEV_1_ (prognostic model) and proteins whose expression changed with change in lung function (dynamic model). Findings were replicated in COPDGene and MESA-Lung. Using the COPD-enriched cohorts, Gene Set Enrichment Analysis (GSEA) identified proteins shared between COPDGene and SPIROMICS. Metascape identified significant associated pathways.

**Measurements and Main Results:** The prognostic model found 7 significant proteins in common (p < 0.05) among all 3 cohorts. After applying false discovery rate (adjusted p < 0.2), leptin remained significant in all three cohorts and growth hormone receptor remained significant in the two COPD cohorts. Elevated baseline levels of leptin and growth hormone receptor were associated with slower rate of decline in FEV_1_. Twelve proteins were nominally but not FDR significant in the dynamic model and all were distinct from the prognostic model. Metascape identified several immune related pathways unique to prognostic and dynamic proteins.

**Conclusion:** We identified leptin as the most reproducible COPD progression biomarker. The difference between prognostic and dynamic proteins suggests disease activity signatures may be different from prognosis signatures.
