## Supplementary material for "Dynamic and prognostic proteomic associations with FEV_1_ decline in chronic obstructive pulmonary disease": Table E2

### Sheet: Supplemental Table 2
Supplemental Table 2: Model performance with and without proteins
Clinical linear mixed effects model variables: age, age2, race, gender, smoking status, longitudinal pack years, exacerbation history prior to baseline, baseline post-bronchodilator FVC, time (in years) since baseline, random intercept and time slope at the subject level, and random intercept for each study center
					SPIROMICS			COPDGene
Model	Marker Main Effects (SeqID)	Marker Main Effects (Target)	Marker*years Interaction Effects (SeqID)	Marker*years Interaction Effects (Target)	Change in AIC from Base Model	Change in BIC from Base Model	Marginal R2	Change in AIC from Base Model	Change in BIC from Base Model	Marginal R2
Base	None	None	None	None	0	0	0.660685	0	0	0.806902
Base + X10620_21	X10620_21	PSP-94	X10620_21	PSP-94	-28.9287	-15.8082	0.663488	10.8259	24.5421	0.807122
Base + X15515_2	X15515_2	SAA	X15515_2	SAA	-17.031	-3.91053	0.660906	31.9463	45.6624	0.806889
Base + X5437_63	X5437_63	FABP	`	FABP	-27.1633	-14.0428	0.662025	-33.0301	-19.3139	0.807324
Base + X7813_6	X7813_6	Alkaline phosphatase; placental	X7813_6	Alkaline phosphatase; placental	-28.0564	-14.9359	0.662684	12.8073	26.5235	0.807128
Base + X8352_26	X8352_26	SIG12	X8352_26	SIG12	-19.0797	-5.95918	0.66061	16.5333	30.2495	0.807
Base + X8469_41	X8469_41	IGFBP-2	X8469_41	IGFBP-2	-55.8765	-42.756	0.664372	-53.6251	-39.9089	0.809126
Base + X8484_24	X8484_24	Leptin	X8484_24	Leptin	-46.6524	-33.5319	0.662606	-85.8709	-72.1547	0.808993
Final model	X10620_21, X15515_2, X7813_6, X8469_41, X8484_24	PSP-94, SAA, Alkaline phosphatase; placental, IGFBP-2, Leptin	X7813_6, X8469_41, X8484_24	Alkaline phosphatase; placental, IGFBP-2, Leptin	-129.307	-76.8247	0.669495	-52.0916	2.77303	0.81034
