## Supplementary material for "Dynamic and prognostic proteomic associations with FEV_1_ decline in chronic obstructive pulmonary disease": Table E3

### Sheet: Supplemental Table 3
Supplemental Table 3: Observed and composite model fitted FEV1 change (mL/year) by fitted decile
	Fitted Decile	1	2	3	4	5	6	7	8	9	10
SPIROMICS	Observed Median (range)	-127.226 (-378.145, -65.292)	-72.38 (-132.493, -21.733)	-54.711 (-107.041, -12.784)	-42.571 (-104.261, 5.251)	-32.523 (-83.257, 29.012)	-20.555 (-45.177, 44.495)	-16.066 (-51.501, 33.567)	-5.743 (-49.671, 66.514)	8.293 (-34.947, 114.112)	42.213 (-2.775, 531.22)
	Fitted Median (range)	-85.702 (-150.587, -67.703)	-58.755 (-67.4, -51.598)	-46.424 (-51.22, -42.047)	-38.349 (-42.03, -34.432)	-31.34 (-34.146, -28.023)	-24.864 (-27.931, -22.469)	-19.103 (-22.412, -15.86)	-11.948 (-15.725, -7.653)	-2.442 (-7.637, 3.601)	14.35 (3.934, 341.316)
COPDGene	Observed Median (range)	-107.132 (-406.279, -58.368)	-65.096 (-89.049, -37.787)	-49.064 (-64.897, -22.194)	-37.488 (-61.199, -16.313)	-28.86 (-42.079, -10.79)	-20.62 (-33.318, 1.25)	-12.797 (-21.615, 12.684)	-3.687 (-16.518, 19.103)	9.479 (-6.143, 43.019)	37.705 (10.008, 424.601)
	Fitted Median (range)	-88.209 (-270.561, -67.629)	-59.355 (-67.473, -51.424)	-46.506 (-51.355, -42.115)	-38.039 (-41.989, -34.385)	-31.124 (-34.352, -28.012)	-25.525 (-27.973, -22.465)	-19.468 (-22.286, -15.889)	-11.893 (-15.783, -7.76)	-2.836 (-7.471, 3.556)	16.656 (3.955, 289.063)
		`
