## Supplementary material for "Dynamic and prognostic proteomic associations with FEV_1_ decline in chronic obstructive pulmonary disease": Table E5

### Sheet: Supplemental Table 5
Supplemental Table 3: GSEA Leading edge proteins enriched between the SPIROMICS and COPDGene cohort
Prognostic FEV1 Leading Edge Proteins									Dynamic FEV1 Leading Edge Proteins
	SYMBOL	RANK IN GENE LIST	RANK METRIC SCORE	RUNNING ES	CORE ENRICHMENT				SYMBOL	RANK IN GENE LIST	RANK METRIC SCORE	RUNNING ES	CORE ENRICHMENT
	GHR	0	5.399	0.0516	Yes				PIK3CA|PIK3R1	93	2.842	0.0106	Yes
	PTPRU	3	4.046	0.09	Yes				DNAJC30	192	2.389	0.0163	Yes
	LEP	7	3.819	0.126	Yes				NUDT16L1	233	2.28	0.0303	Yes
	DCUN1D1	54	2.644	0.1439	Yes				AMPD2	234	2.278	0.0506	Yes
	PROS1	59	2.57	0.1679	Yes				NFKB1	265	2.21	0.0655	Yes
	C4BPA	83	2.335	0.1865	Yes				DUSP3	273	2.19	0.084	Yes
	PZP	87	2.311	0.2082	Yes				PVRIG	302	2.136	0.0986	Yes
	MFAP4	88	2.307	0.2302	Yes				GRB10	362	2.033	0.1073	Yes
	GLTPD2	89	2.305	0.2522	Yes				DAPK1	374	2.002	0.1234	Yes
	SAA2	113	2.173	0.2693	Yes				STUB1	400	1.963	0.137	Yes
	ADGRE2	164	1.917	0.2797	Yes				C4BPA	490	1.834	0.1392	Yes
	SAA1	172	1.898	0.2967	Yes				CASS4	501	1.821	0.1538	Yes
	FABP4	226	1.752	0.3051	Yes				HDAC8	519	1.8	0.1672	Yes
	ATF6B	233	1.732	0.3207	Yes				DNAJC19	532	1.78	0.1811	Yes
	NCAN	251	1.706	0.3343	Yes				MBD4	557	1.75	0.1929	Yes
	DCTPP1	257	1.69	0.3496	Yes				CDK1|CCNB1	562	1.744	0.2079	Yes
	F9	287	1.641	0.3607	Yes				TSTD1	624	1.671	0.2131	Yes
	ICAM4	302	1.616	0.3739	Yes				CDK16	630	1.668	0.2272	Yes
	PENK	309	1.601	0.3883	Yes				AP1G2	631	1.668	0.242	Yes
	CRP	321	1.586	0.4017	Yes				PTPN6	643	1.65	0.255	Yes
	FGFBP3	331	1.57	0.4153	Yes				KREMEN2	717	1.582	0.2575	Yes
	EPHA10	396	1.472	0.4191	Yes				GMFG	726	1.574	0.2703	Yes
	INHBA	423	1.439	0.4288	Yes				MTMR6	752	1.555	0.2802	Yes
	ADAM23	513	1.329	0.4273	Yes				PLCG2	754	1.553	0.2939	Yes
	FBLN1	579	1.254	0.429	Yes				MOB4	774	1.534	0.3046	Yes
	GFRA1	623	1.21	0.4337	Yes				SLC30A5	820	1.495	0.3107	Yes
	F11	654	1.174	0.4402	Yes				CD47	836	1.483	0.3216	Yes
	LRRTM2	665	1.164	0.4497	Yes				ERN1	847	1.472	0.3331	Yes
	LHB	675	1.156	0.4593	Yes				TAX1BP3	883	1.433	0.3403	Yes
	LILRA5	768	1.077	0.455	Yes				CDKN1A	889	1.43	0.3523	Yes
	B4GALT6	851	1.003	0.4515	Yes				UBQLN4	897	1.428	0.3639	Yes
	TIMM21	862	0.994	0.4594	Yes				HIBCH	904	1.422	0.3757	Yes
	SFRP1	932	0.941	0.4574	Yes				COL23A1	915	1.417	0.3867	Yes
	CFI	937	0.939	0.4658	Yes				CXCL6	921	1.411	0.3985	Yes
	PPP1R1A	966	0.921	0.4701	Yes				PPP1R2	936	1.403	0.4088	Yes
	HBZ	5015	-0.665	-0.4137	Yes				FLRT1	939	1.402	0.421	Yes
	LRCH4	5032	-0.675	-0.4087	Yes				MTRF1L	1006	1.354	0.4226	Yes
	S100A4	5092	-0.711	-0.4102	Yes				PTP4A2	1007	1.354	0.4347	Yes
	PITPNA	5113	-0.724	-0.4054	Yes				B3GLCT	1042	1.335	0.4412	Yes
	APOA1	5117	-0.727	-0.3977	Yes				PPM1L	1059	1.316	0.4504	Yes
	ICAM2	5237	-0.792	-0.4079	Yes				AAGAB	1067	1.31	0.4609	Yes
	ECM1	5255	-0.806	-0.4016	Yes				POLR2K	1076	1.305	0.4713	Yes
	PSMD9	5267	-0.815	-0.3943	Yes				ROCK2	1089	1.295	0.4809	Yes
	PAFAH1B3	5293	-0.834	-0.389	Yes				LHB	1170	1.245	0.4793	Yes
	ANGPTL1	5294	-0.834	-0.3797	Yes				VEGFC	1293	1.162	0.4703	Yes
	S100A6	5302	-0.842	-0.3715	Yes				CROT	1295	1.162	0.4805	Yes
	EPB41L1	5334	-0.86	-0.3668	Yes				EIF2B1	1314	1.155	0.4879	Yes
	CNRIP1	5372	-0.886	-0.3629	Yes				DCTD	1336	1.147	0.4948	Yes
	BPGM	5615	-1.066	-0.3895	Yes				CGA|LHB	1407	1.096	0.4934	Yes
	CRLF1	5809	-1.245	-0.4063	Yes				MBD1	1411	1.095	0.5027	Yes
	SMPD1	5859	-1.293	-0.3998	Yes				C5orf46	1469	1.067	0.5032	Yes
	GXYLT1	5914	-1.346	-0.3783	Yes				NAT14	1480	1.058	0.511	Yes
	COX7A2L	5919	-1.355	-0.3638	Yes				NEK7	1501	1.044	0.5172	Yes
	HMBS	5954	-1.394	-0.3537	Yes				C1orf198	1667	0.949	0.4994	Yes
	TCN2	6059	-1.547	-0.3531	Yes				UFC1	1768	0.892	0.4914	Yes
	SMPDL3A	6084	-1.58	-0.3393	Yes				RAB13	1783	0.887	0.4971	Yes
	PEF1	6118	-1.629	-0.3264	Yes				LCMT1	1796	0.88	0.5031	Yes
	DLL1	6134	-1.668	-0.3103	Yes				PDLIM1	1811	0.873	0.5086	Yes
	SPINT3	6144	-1.682	-0.293	Yes				LSM1	1815	0.869	0.5159	Yes
	C1QTNF1	6157	-1.712	-0.2759	Yes				ACE2	1838	0.858	0.52	Yes
	LYZ	6180	-1.773	-0.2596	Yes				RBM3	1880	0.841	0.521	Yes
	CHAD	6267	-2.088	-0.2501	Yes				CD40LG	1895	0.835	0.5263	Yes
	PLA2G7	6271	-2.106	-0.2271	Yes				TMEM167B	1962	0.801	0.5229	Yes
	FAM3B	6302	-2.281	-0.2065	Yes				CGA|FSHB	1969	0.8	0.5291	Yes
	RRM1	6348	-2.69	-0.1838	Yes				IL1RL2	2030	0.761	0.5263	Yes
	SERPINC1	6363	-2.917	-0.1535	Yes				PTK2B	2045	0.753	0.5308	Yes
	ALPP	6366	-2.984	-0.1207	Yes				SULT2A1	4456	-0.469	-0.4777	Yes
	BPIFB1	6367	-3.014	-0.0871	Yes				POMGNT2	4459	-0.47	-0.4735	Yes
	SHBG	6371	-3.064	-0.0535	Yes				MYB	4500	-0.491	-0.4752	Yes
	IGFBP2	6384	-4.984	0	Yes				MMP2	4515	-0.497	-0.4727	Yes
									ZNF41	4544	-0.51	-0.4723	Yes
									THBS3	4586	-0.532	-0.4738	Yes
									BECN1	4611	-0.545	-0.4724	Yes
									HMBS	4633	-0.558	-0.4704	Yes
									VAMP2	4637	-0.56	-0.4656	Yes
									PGLYRP2	4638	-0.56	-0.4603	Yes
									IL21	4727	-0.601	-0.4686	Yes
									NLGN2	4792	-0.647	-0.4726	Yes
									BPGM	4839	-0.676	-0.4735	Yes
									SERPINC1	4858	-0.685	-0.4698	Yes
									PIEZO1	4871	-0.694	-0.4651	Yes
									FGF20	4885	-0.698	-0.4605	Yes
									CST6	4957	-0.738	-0.4648	Yes
									SPP1	4970	-0.743	-0.4596	Yes
									TPSB2	4982	-0.749	-0.4543	Yes
									DEFB4A	5050	-0.794	-0.4574	Yes
									RFESD	5070	-0.809	-0.4527	Yes
									WFDC1	5213	-0.911	-0.4666	Yes
									CCL19	5214	-0.912	-0.4579	Yes
									CDCP1	5238	-0.93	-0.4528	Yes
									CNRIP1	5255	-0.944	-0.4463	Yes
									NPPB	5301	-0.976	-0.4442	Yes
									DIRAS1	5307	-0.983	-0.4356	Yes
									DNAI1	5333	-1.004	-0.43	Yes
									RCAN1	5406	-1.059	-0.4314	Yes
									TERF1	5414	-1.068	-0.4224	Yes
									CCL21	5479	-1.118	-0.4219	Yes
									MBTPS1	5586	-1.216	-0.4272	Yes
									RORC	5613	-1.238	-0.4196	Yes
									S100A16	5614	-1.239	-0.4078	Yes
									EFHD1	5649	-1.262	-0.4012	Yes
									SPINT3	5678	-1.28	-0.3935	Yes
									FCN1	5683	-1.282	-0.3819	Yes
									INSL3	5717	-1.317	-0.3746	Yes
									MFAP5	5726	-1.327	-0.3633	Yes
									IFNA10	5764	-1.366	-0.3561	Yes
									CD86	5881	-1.501	-0.3463	Yes
									CLIC5	5886	-1.508	-0.3326	Yes
									IAPP	5952	-1.617	-0.3275	Yes
									MSMB	6032	-1.72	-0.3237	Yes
									APOA1	6036	-1.724	-0.3078	Yes
									C1QTNF5	6046	-1.739	-0.2927	Yes
									KLK13	6049	-1.747	-0.2764	Yes
									FAP	6055	-1.753	-0.2605	Yes
									KLK14	6126	-1.9	-0.2535	Yes
									CPOX	6157	-1.975	-0.2395	Yes
									KLK7	6158	-1.98	-0.2207	Yes
									PEF1	6167	-2.005	-0.2029	Yes
									KLK10	6181	-2.047	-0.1855	Yes
									APOB	6203	-2.11	-0.1687	Yes
									COX7A2L	6214	-2.165	-0.1497	Yes
									BGLAP	6235	-2.255	-0.1314	Yes
									ITM2B	6252	-2.329	-0.1118	Yes
									OLFM2	6270	-2.389	-0.0918	Yes
									SERPINB13	6302	-2.571	-0.0722	Yes
									SLC5A8	6348	-2.889	-0.0519	Yes
									ENPEP	6355	-2.975	-0.0246	Yes
									IGDCC4	6363	-3.049	0.0033	Yes
