## Supplementary material for "Dynamic and prognostic proteomic associations with FEV_1_ decline in chronic obstructive pulmonary disease": Table E6

### Sheet: Supplemental Table 6
Supplemental Table 6: Cohort Characteristics
	SPIROMICS	COPDGene	MESA
	(N=1,875)	(N=4,244)	(N = 483)
Age (years) Mean (SD)	63.6 (9.09)	65.6 (8.7)	68.5 (9.3)
Race
Caucasian/White	1,462 (78.0%)	3,092 (72.9%)	0 (0%)
Black or African American	329 (17.5%)	1,152 (27.1%)	483 (100%)
Other	84 (4.5%)	0 (0%)	0 (0%)
Gender or Sex
Male	995 (53.1%)	2,184 (51.5%)	225 (46.6%)
Female	880 (46.9%)	2,060 (48.5%)	226 (46.8%)
Smoking Status
Consistent former smoker	1,118 (59.6%)	2,380 (56.1%)	201 (41.6%)
Consistent never smoker	144 (7.7%)	350 (8.2%)	234 (48.5%)
Consistent smoker	611 (32.6%)	1,514 (35.7%)	43 (8.9%)
Smoking pack-years (years) Median (5th and 95th percentile)	42.0 (0, 95.0)	41.4 (0, 90.0)	14.5 (0.75, 57.0)
Number of exacerbations treated with antibiotics or steroids in 12 months before baseline visit Mean (SD)	0.3 (0.854)	0.3 (0.811)	NA**
Post bronchodilator FEV1 (liters) Mean (SD)	2.6 (0.932)	2.2 (0.897)	2.2 (0.6)*
% predicted post bronchodilator FEV1 Mean (SD)	75.2 (27.1)	79.0 (26.2)	95.5 (20.3)*
Observed post bronchodilator FVC (liters) Mean (SD)	3.5 (1.03)	3.2 (0.988)	2.9 (0.8)*
% predicted post bronchodilator FVC Mean (SD)	92.0 (18.2)	89.1 (17.8)	98.0 (20.2)
Number of visits with a spirometry per participant
0	2 (0.1%)
1	376 (20.1%)	2,950 (69.5%)	1 (0.2%)
2	412 (22.0%)	1,294 (30.5%)	201 (41.6%)
3	387 (20.6%)		281 (58.2%)
4	408 (21.8%)
5	290 (15.5%)
Total time followed (years) Mean (SD)	3.5 (2.71)	1.5 (2.19)	9.2 (3.0)
Baseline group
Never smokers with normal spirometry	135 (7.2%)	340 (8.0%)	***
PRISm (Preserved Ratio Impaired Spirometry)	46 (2.5%)	148 (3.5%)	***
Smokers with normal spirometry	535 (28.5%)	1,666 (39.3%)	***
GOLD 1	257 (13.7%)	428 (10.1%)	***
GOLD 2	501 (26.7%)	940 (22.1%)	***
GOLD 3	278 (14.8%)	516 (12.2%)	***
GOLD 4	119 (6.3%)	206 (4.9%)	***
Subjects with > 1 proteomic assessments	1423 (75.9%)	923 (21.7%	****
Definition of abbreviations: SPIROMICS = Subpopulations and Intermediate Outcomes Measures in COPD Study; COPDGene = Genetic Epidemiology of COPD; MESA = Multi-Ethnic Study of Atherosclerosis *pre-bronchodilator spirometry value **exacerbation history not obtained ***not calculated due to lack of post-bronchodilator spirometry ****not calculated since proteomic assessments were only done at visit…
